# Distinct molecular profiles characterize the spontaneous growth rate of IDHmt low-grade astrocytoma and oligodendroglioma, WHO grade 2

**DOI:** 10.1101/2025.10.21.25338454

**Authors:** Amélie Darlix, Pierre Bady, Jérémy Deverdun, Emmanuelle Le Bars, Arthur Coget, Justine Meriadec, Mathilde Carrière, Hugues Duffau, Monika E. Hegi

**Author notes:** **Corresponding Author:** Monika E. Hegi, PhD, Lausanne University Hospital, Centre Hospitalier Universitaire Vaudois, Chemin des Boveresses 155, CLE-C 306, 1066 Epalinges, Switzerland. These two authors contributed equally (Amélie Darlix, Pierre Bady).

## Abstract

**Background:** The life expectancy of patients with diffuse IDH-mutant low-grade gliomas (IDHmt LGG) WHO grade 2 ranges from 5 to over 20 years. Tumor behavior, including spontaneous growth rate, varies even within homogeneously classified subtypes of oligodendroglioma and astrocytoma. Risk-adjusted treatment strategies are needed to avoid therapy-related toxicities, without compromising outcome. The spontaneous tumor volume growth rate (TVGR) serves as a prognostic marker and predicts response to therapy. Accurate prediction of TVGR through biomarkers would enable an improved evidence-based risk management.

**Patients & Methods:** A cohort of 77 patients treated in Montpellier, France, for IDHmt LGG grade 2 (29 oligodendrogliomas, 48 astrocytomas) was analyzed (age >18 years; MRI scans and frozen tumor tissue available). DNA methylome profiling (Illumina, EPIC array) and RNA sequencing were established. TVGR was determined based on serial MRI collected over the “watch & wait” period from diagnosis to first treatment beyond surgery. Transcriptomic and methylome data were analyzed for signatures associated with TVGR using rank-rank regression followed by preranked gene set enrichment analysis.

**Results:** The median TVGR was lower in IDHmt codeleted compared to non-codeleted LGG, (0.241 year^-1^ range 0.082-0.366 vs 0.424 year^-1^ range 0.264-0.609, p<0.001). In codeleted IDHmt LGG, TVGR was associated with deregulated gene signatures for signal transduction, neuronal systems, growth factor stimulation, and neural progenitor- and stem cells. In contrast, TVGR in non-codeleted IDHmt LGG was associated predominantly with proliferation-related signatures.

**Conclusion:** Spontaneous TVGR of codeleted and non-codeleted IDHmt LGG involve distinct biological processes, suggesting possible differences in response to therapies.

**Key Points:**

- IDHmt glioma WHO grade 2 growth rate impacts outcome and response to therapy
- Molecular drivers of spontaneous growth rates are distinct between astrocytomas and oligodendrogliomas
- Possible impact on treatment response and outcome

**Importance of Study:** The life expectancy of patients with diffuse IDH-mutant low-grade gliomas (IDHmt LGG) WHO grade 2 ranges from 5 to over 20 years, with tumor behavior and growth rate varying even within homogeneous histo-molecular subtypes. Risk-adapted treatment strategies are needed to avoid therapy-related toxicities, without compromising outcome. The spontaneous tumor volume growth rate (TVGR) is a prognostic marker and predicts therapy response. We analyzed a cohort of 77 patients with IDHmt LGG, with available MRI and tumor tissue. DNA methylome profiling and RNA sequencing were performed. TVGR was calculated from serial MRI during the “watch & wait” period before any treatment beyond surgery. TVGR in non-codeleted LGG patients was mainly associated with gene signatures linked with proliferation, while it was associated with deregulated gene signatures for signal transduction, neuronal systems, growth factor stimulation, and neural progenitors and stem cells in codeleted tumors. These insights suggest possible differences in response to therapies.
