## Supplemental_TableS1 for "Distinct molecular profiles characterize the spontaneous growth rate of IDHmt low-grade astrocytoma and oligodendroglioma, WHO grade 2"

### Sheet: TableS1_TVGR_estimation
ID	obs	Min.	1st Qu.	Median	Mean	3rd Qu.	Max.	sd	bias	R	conf	lnorm	unorm	lbasic	cibasic	lperc	uperc	TVDTyears	N_MRI	subtype
P670_080	0.469965	0.350843	0.394951	0.415499	0.417025	0.441223	0.479858	0.0297671	-0.0529404	100	0.95	0.464563	0.581248	0.464234	0.580177	0.359753	0.475696	1.66212	2	non-codel
P670_023	0.449221	0.327912	0.400837	0.419129	0.419764	0.435901	0.504766	0.0301288	-0.0294569	100	0.95	0.419627	0.537729	0.411854	0.533562	0.36488	0.486588	1.65128	3	non-codel
P670_004	0.457404	0.320284	0.403479	0.420844	0.419214	0.439789	0.495999	0.0322235	-0.0381896	100	0.95	0.432436	0.55875	0.435333	0.566126	0.348681	0.479475	1.65345	2	non-codel
P670_075	0.480356	0.21664	0.321745	0.363633	0.358732	0.393352	0.485196	0.0526756	-0.121624	100	0.95	0.498737	0.705222	0.488928	0.712659	0.248053	0.471784	1.93221	4	non-codel
P670_034	0.336394	0.154462	0.238819	0.275323	0.278202	0.315509	0.398138	0.0576898	-0.0581922	100	0.95	0.281516	0.507656	0.276437	0.508189	0.164599	0.396351	2.49153	11	codel
P670_102	0.494156	0.248294	0.424382	0.461756	0.457642	0.503507	0.597911	0.0617448	-0.0365145	100	0.95	0.409653	0.651688	0.419005	0.676742	0.31157	0.569307	1.51461	9	non-codel
P670_120	0.121751	-0.00988564	0.106837	0.133157	0.136082	0.171811	0.247099	0.0491612	0.0143313	100	0.95	0.0110652	0.203774	0.0222585	0.211831	0.0316702	0.221243	5.09359	3	codel
P670_106	0.45213	0.0975618	0.278111	0.311791	0.314427	0.35531	0.478292	0.0640185	-0.137703	100	0.95	0.464358	0.715306	0.458071	0.726061	0.178198	0.446188	2.20448	7	codel
P670_001	0.246202	0.125026	0.197625	0.223887	0.231889	0.262417	0.372324	0.0543369	-0.014313	100	0.95	0.154016	0.367013	0.125305	0.362985	0.129418	0.367098	2.98914	5	codel
P670_063	0.089255	-0.0252542	0.0737127	0.0976452	0.101037	0.135659	0.212186	0.0449534	0.0117819	100	0.95	-0.010634	0.16558	-0.0257287	0.179693	-0.00118291	0.204239	6.86034	7	codel
P670_137	0.248999	0.171703	0.240565	0.262039	0.263655	0.291893	0.356513	0.0391112	0.0146562	100	0.95	0.157687	0.311	0.15679	0.314987	0.183011	0.341208	2.62899	10	non-codel
P670_033	0.304497	0.210571	0.284288	0.321919	0.317821	0.34911	0.447377	0.0502267	0.0133234	100	0.95	0.192731	0.389616	0.197552	0.386761	0.222234	0.411442	2.18094	7	non-codel
P670_062	0.190773	0.0797246	0.165333	0.19069	0.193552	0.224716	0.308753	0.0409066	0.00277943	100	0.95	0.107818	0.268169	0.110055	0.274369	0.107177	0.271491	3.58119	9	codel
P670_052	0.366574	0.284082	0.342512	0.379897	0.374526	0.405719	0.473142	0.0404507	0.00795205	100	0.95	0.27934	0.437903	0.293531	0.428789	0.304359	0.439616	1.85073	14	non-codel
P670_130	0.497747	0.342612	0.383548	0.40881	0.413176	0.442105	0.515699	0.0380469	-0.084571	100	0.95	0.507747	0.656888	0.485858	0.646639	0.348854	0.509636	1.67761	2	non-codel
P670_060	0.215865	0.113618	0.183717	0.212903	0.214472	0.247959	0.351201	0.0466469	-0.00139349	100	0.95	0.125832	0.308685	0.126574	0.312052	0.119678	0.305156	3.23188	7	codel
P670_093	0.309361	0.133376	0.214734	0.237806	0.243673	0.26673	0.405007	0.0516419	-0.0656876	100	0.95	0.273832	0.476265	0.234217	0.461883	0.156839	0.384504	2.84458	3	codel
P670_049	0.348768	0.268202	0.324201	0.360882	0.354697	0.380801	0.462493	0.0415297	0.00592874	100	0.95	0.261442	0.424236	0.250289	0.421068	0.276468	0.447247	1.9542	11	non-codel
P670_067	0.181539	0.0820979	0.162708	0.187299	0.187503	0.214839	0.276213	0.0389293	0.00596429	100	0.95	0.0992744	0.251875	0.095543	0.260186	0.102892	0.267534	3.69673	10	codel
P670_002	0.505823	0.341724	0.447199	0.4851	0.48194	0.515926	0.603834	0.0521555	-0.0238832	100	0.95	0.427483	0.631929	0.419885	0.649643	0.362002	0.591761	1.43824	9	non-codel
P670_008	0.283195	0.189811	0.247366	0.280883	0.277331	0.300767	0.377375	0.0396939	-0.00586398	100	0.95	0.211261	0.366858	0.195242	0.375267	0.191123	0.371149	2.49935	12	codel
P670_015	0.399782	0.313477	0.394611	0.424377	0.425079	0.449621	0.533402	0.0470992	0.0252974	100	0.95	0.282172	0.466797	0.268203	0.475133	0.324431	0.531361	1.63063	3	non-codel
P670_028	0.317795	0.224012	0.303386	0.329682	0.329663	0.358827	0.455063	0.0401852	0.0118683	100	0.95	0.227165	0.384689	0.221357	0.394233	0.241357	0.414233	2.10259	4	non-codel
P670_145	0.474778	0.198284	0.313371	0.363246	0.3664	0.403918	0.576829	0.0683206	-0.108378	100	0.95	0.449249	0.717061	0.42903	0.724146	0.225409	0.520526	1.89178	6	codel
P670_100	0.416595	0.221832	0.397283	0.425992	0.431071	0.463029	0.594743	0.0633685	0.0144761	100	0.95	0.277919	0.526318	0.269245	0.526181	0.307009	0.563945	1.60797	3	non-codel
P670_044	0.473163	0.369535	0.405581	0.423849	0.425199	0.446936	0.477873	0.0268597	-0.0479631	100	0.95	0.468481	0.57377	0.472671	0.570969	0.375356	0.473655	1.63017	2	non-codel
P670_061	0.234395	0.130946	0.1953	0.229675	0.230812	0.264816	0.350157	0.0485608	-0.00358309	100	0.95	0.142801	0.333155	0.133376	0.329556	0.139234	0.335414	3.00308	3	codel
P670_138	0.412653	0.271593	0.383599	0.421658	0.41862	0.442613	0.613829	0.0527758	0.00596715	100	0.95	0.303247	0.510125	0.277341	0.518302	0.307004	0.547965	1.65579	3	non-codel
P670_026	0.143842	0.079677	0.121808	0.143052	0.146232	0.172374	0.219483	0.0321133	0.00238985	100	0.95	0.0785111	0.204393	0.0773186	0.203017	0.0846667	0.210365	4.74006	11	codel
P670_043	0.402557	0.26484	0.381187	0.405726	0.408654	0.439192	0.526991	0.0471395	0.00609639	100	0.95	0.304069	0.488853	0.29992	0.498847	0.306267	0.505195	1.69617	5	non-codel
P670_114	0.40726	0.270631	0.343449	0.376425	0.375042	0.404856	0.522596	0.0437351	-0.0322173	100	0.95	0.353758	0.525196	0.343337	0.533053	0.281466	0.471182	1.84818	3	non-codel
P670_084	0.490188	0.326424	0.440305	0.472677	0.474243	0.508012	0.65226	0.0565279	-0.0159444	100	0.95	0.395339	0.616925	0.347946	0.620614	0.359762	0.632429	1.46159	3	non-codel
P670_057	0.30488	0.202466	0.283662	0.313563	0.316628	0.35324	0.466763	0.0502773	0.0117479	100	0.95	0.194591	0.391674	0.165725	0.386763	0.222997	0.444036	2.18915	6	non-codel
P670_144	0.376651	0.0723334	0.196177	0.244816	0.240975	0.284845	0.406387	0.0676763	-0.135676	100	0.95	0.379683	0.64497	0.366058	0.642165	0.111137	0.387244	2.87642	6	codel
P670_048	0.471117	0.30915	0.368581	0.388897	0.39182	0.412615	0.483848	0.0353423	-0.0792969	100	0.95	0.481144	0.619683	0.470032	0.612638	0.329596	0.472201	1.76905	2	non-codel
P670_141	0.277975	0.16367	0.250094	0.279367	0.277807	0.304049	0.382367	0.0440112	-0.000168095	100	0.95	0.191883	0.364403	0.184205	0.388111	0.167838	0.371745	2.49507	8	codel
P670_064	0.55888	0.334174	0.459718	0.494348	0.492212	0.522157	0.68739	0.0580769	-0.0666683	100	0.95	0.51172	0.739377	0.499538	0.729484	0.388276	0.618222	1.40823	3	non-codel
P670_085	0.439315	0.292753	0.405382	0.438569	0.435936	0.468063	0.610221	0.0546725	-0.00337984	100	0.95	0.335539	0.549851	0.312798	0.561315	0.317316	0.565832	1.59002	5	non-codel
P670_123	0.477989	0.274739	0.400361	0.431581	0.42796	0.45984	0.549125	0.0509874	-0.0500289	100	0.95	0.428085	0.627952	0.424834	0.648103	0.307876	0.531145	1.61965	2	non-codel
P670_139	0.0894211	0.0097446	0.076985	0.103722	0.103835	0.126663	0.215429	0.0365171	0.014414	100	0.95	0.00343492	0.146579	-0.00150344	0.141998	0.0368445	0.180346	6.67546	4	codel
P670_066	0.17642	0.0930059	0.17753	0.197515	0.19913	0.223496	0.300005	0.0364401	0.0227098	100	0.95	0.0822893	0.225132	0.0799391	0.231839	0.121002	0.272901	3.48088	6	non-codel
P670_036Bis	0.236971	0.133587	0.214457	0.237243	0.237177	0.263745	0.323823	0.0370719	0.000206451	100	0.95	0.164105	0.309424	0.16379	0.319203	0.154738	0.310151	2.92249	8	codel
P670_112	0.224498	0.0692795	0.183765	0.231131	0.230659	0.272795	0.365872	0.0618863	0.00616102	100	0.95	0.0970424	0.339632	0.0994196	0.348716	0.100281	0.349577	3.00507	3	codel
P670_115	0.257157	0.12952	0.226334	0.249669	0.252679	0.283891	0.367277	0.0445997	-0.00447723	100	0.95	0.17422	0.349048	0.164328	0.373137	0.141176	0.349985	2.74319	6	codel
P670_108	0.450534	0.314891	0.388423	0.422994	0.422071	0.45647	0.555535	0.049686	-0.0284624	100	0.95	0.381613	0.576379	0.366915	0.575004	0.326063	0.534152	1.64225	4	non-codel
P670_127	0.495083	0.307227	0.415199	0.448632	0.44884	0.484152	0.603586	0.0505745	-0.0462426	100	0.95	0.442201	0.640449	0.434054	0.646222	0.343943	0.556111	1.54431	3	non-codel
P670_078	0.489723	0.267918	0.405646	0.428926	0.432721	0.457708	0.576963	0.0493343	-0.0570025	100	0.95	0.450032	0.643419	0.435598	0.650825	0.328621	0.543849	1.60183	2	non-codel
P670_029	0.260047	0.205278	0.245181	0.271089	0.267678	0.28938	0.353341	0.031042	0.00763136	100	0.95	0.191574	0.313257	0.19533	0.310571	0.209522	0.324763	2.58948	12	non-codel
P670_058	0.39605	0.28913	0.363625	0.409427	0.40197	0.435786	0.556067	0.0530667	0.00592047	100	0.95	0.286121	0.494138	0.275861	0.496772	0.295328	0.516239	1.72437	6	non-codel
P670_097	0.352308	0.241074	0.34211	0.375	0.371018	0.39901	0.499134	0.049253	0.0187109	100	0.95	0.237063	0.430131	0.2196	0.439879	0.264736	0.485015	1.86823	4	non-codel
P670_074	0.65019	0.284612	0.440366	0.47303	0.473748	0.509254	0.660631	0.0579773	-0.176442	100	0.95	0.712998	0.940265	0.707333	0.960439	0.33994	0.593046	1.46311	3	non-codel
P670_014	0.416706	0.306815	0.399484	0.4193	0.420731	0.449903	0.545827	0.0389489	0.00402474	100	0.95	0.336343	0.48902	0.344317	0.499266	0.334147	0.489095	1.64748	2	non-codel
P670_107	0.322028	0.0505285	0.228925	0.267646	0.258555	0.301505	0.427305	0.0626925	-0.0634736	100	0.95	0.262627	0.508377	0.293038	0.544249	0.0998081	0.351019	2.68085	2	codel
P670_104	0.490972	0.359677	0.448042	0.476087	0.481278	0.513535	0.619017	0.0484415	-0.00969343	100	0.95	0.405721	0.595609	0.400106	0.597976	0.383967	0.581838	1.44022	5	non-codel
P670_053	0.416407	0.298243	0.38149	0.412409	0.40997	0.438035	0.536964	0.0481976	-0.00643763	100	0.95	0.328379	0.51731	0.31041	0.51932	0.313495	0.522405	1.69073	4	non-codel
P670_050	0.293869	0.0915155	0.214698	0.258074	0.249644	0.291312	0.367391	0.0553978	-0.0442242	100	0.95	0.229515	0.44667	0.243175	0.439944	0.147794	0.344562	2.77654	3	codel
P670_143	0.0804242	0.00786539	0.0648059	0.08328	0.0822723	0.100772	0.166913	0.0275925	0.00184808	100	0.95	0.0244958	0.132656	0.035905	0.136623	0.0242255	0.124943	8.42504	16	codel
P670_077	0.415645	0.256752	0.317243	0.336215	0.336342	0.361368	0.400877	0.0331229	-0.0793031	100	0.95	0.430028	0.559868	0.439313	0.573346	0.257943	0.391976	2.06084	2	non-codel
P670_082	0.142263	0.0731086	0.124818	0.142391	0.14381	0.166054	0.219251	0.0288511	0.00154683	100	0.95	0.0841694	0.197264	0.0814396	0.200917	0.0836101	0.203087	4.81988	13	codel
P670_035	0.318948	0.138506	0.2519	0.290875	0.291138	0.331419	0.486028	0.0650162	-0.0278099	100	0.95	0.219328	0.474187	0.213598	0.478798	0.159097	0.424298	2.38082	5	codel
P670_038	0.287837	0.11629	0.224047	0.257981	0.261413	0.294813	0.444211	0.058431	-0.0264247	100	0.95	0.199739	0.428785	0.188668	0.439155	0.13652	0.387007	2.65155	3	codel
P670_128	0.250088	0.154539	0.222383	0.246863	0.246213	0.27126	0.375857	0.0407036	-0.00387557	100	0.95	0.174187	0.333742	0.167206	0.339081	0.161096	0.332971	2.81523	3	codel
P670_101	0.38756	0.27604	0.371003	0.410497	0.410249	0.446671	0.542891	0.0596114	0.0226895	100	0.95	0.248034	0.481706	0.239352	0.4792	0.295919	0.535767	1.68958	4	non-codel
P670_017	0.52852	0.223588	0.445672	0.469586	0.470622	0.510027	0.605733	0.0635739	-0.0578972	100	0.95	0.461814	0.711019	0.461938	0.755415	0.301624	0.595101	1.47283	3	non-codel
P670_051	0.549601	0.331836	0.456417	0.493465	0.492886	0.528811	0.649482	0.055382	-0.0567153	100	0.95	0.497769	0.714863	0.482361	0.72796	0.371241	0.61684	1.4063	4	non-codel
P670_129	0.326729	0.170802	0.284033	0.317426	0.318095	0.35285	0.497015	0.0533224	-0.00863356	100	0.95	0.230852	0.439872	0.213585	0.43698	0.216477	0.439873	2.17906	6	codel
P670_011	0.458991	0.280315	0.405804	0.431782	0.427391	0.460953	0.521611	0.0467549	-0.0315997	100	0.95	0.398952	0.582228	0.41328	0.622105	0.295877	0.504701	1.62181	3	non-codel
P670_131	0.429026	0.24002	0.400692	0.435398	0.433843	0.472245	0.569893	0.0532553	0.00481644	100	0.95	0.319831	0.528588	0.308403	0.532978	0.325075	0.54965	1.59769	4	non-codel
P670_092	0.451383	0.176148	0.305584	0.342692	0.339773	0.383863	0.516954	0.064134	-0.11161	100	0.95	0.437293	0.688693	0.422998	0.716239	0.186526	0.479768	2.04003	4	codel
P670_021	0.582787	0.402342	0.466051	0.516437	0.5128	0.544284	0.640458	0.0556146	-0.0699867	100	0.95	0.543771	0.761776	0.547824	0.753384	0.41219	0.61775	1.35169	4	non-codel
P670_042	0.386826	0.280499	0.358381	0.39801	0.397781	0.43658	0.52995	0.0536905	0.0109556	100	0.95	0.270639	0.481102	0.270341	0.490655	0.282996	0.503311	1.74253	5	non-codel
P670_089	0.420844	0.298101	0.358519	0.394389	0.393366	0.427271	0.549347	0.0502177	-0.0274774	100	0.95	0.349896	0.546746	0.33912	0.539566	0.302122	0.502568	1.76209	4	non-codel
P670_022	0.634359	0.414926	0.534997	0.564036	0.561368	0.590515	0.690977	0.052008	-0.0729913	100	0.95	0.605417	0.809285	0.597039	0.8361	0.432619	0.67168	1.23475	3	non-codel
P670_095	0.637148	0.531261	0.581768	0.615214	0.609219	0.633761	0.730477	0.0380132	-0.0279291	100	0.95	0.590573	0.739582	0.598801	0.739117	0.535179	0.675495	1.13776	8	non-codel
P670_047	0.522534	0.331801	0.445837	0.477645	0.486006	0.517309	0.758525	0.0653022	-0.0365278	100	0.95	0.431072	0.687052	0.3906	0.676891	0.368177	0.654468	1.42621	4	non-codel
P670_025	0.452677	0.376266	0.40956	0.426732	0.426826	0.444584	0.481365	0.0249747	-0.0258513	100	0.95	0.429579	0.527478	0.428798	0.525937	0.379418	0.476556	1.62396	1	non-codel
P670_126	0.461665	0.383851	0.417301	0.434353	0.434677	0.453382	0.488783	0.0249232	-0.0269878	100	0.95	0.439804	0.537502	0.438548	0.535456	0.387874	0.484783	1.59462	1	non-codel
P670_121	0.253731	0.165818	0.234405	0.250917	0.254245	0.276589	0.355198	0.0333279	0.000513744	100	0.95	0.187896	0.318539	0.179142	0.327748	0.179715	0.328321	2.72629	10	codel
P670_134	0.444507	0.259957	0.397505	0.450197	0.437377	0.467628	0.54574	0.0534832	-0.00713002	100	0.95	0.346812	0.556462	0.353622	0.576054	0.312961	0.535392	1.58478	3	non-codel
P670_105	0.449164	0.373211	0.406345	0.423637	0.423777	0.441945	0.478306	0.024962	-0.0253867	100	0.95	0.425626	0.523476	0.425233	0.52226	0.376069	0.473095	1.63564	1	non-codel
P670_031	0.439793	0.286645	0.401703	0.436489	0.438703	0.471692	0.58558	0.0550974	-0.00109015	100	0.95	0.332894	0.548872	0.311027	0.554418	0.325168	0.568559	1.57999	2	non-codel
P670_117	0.257452	0.150394	0.213235	0.230338	0.231275	0.25317	0.305906	0.0309108	-0.0261769	100	0.95	0.223045	0.344213	0.22526	0.360082	0.154823	0.289644	2.99706	1	codel
P670_122	0.523426	0.292682	0.456477	0.489991	0.486651	0.514706	0.606202	0.0519096	-0.0367751	100	0.95	0.45846	0.661942	0.448527	0.672971	0.373881	0.598325	1.42432	4	non-codel
P670_039	0.544904	0.444036	0.522225	0.53656	0.539293	0.557716	0.634046	0.0312845	-0.00561115	100	0.95	0.489199	0.611832	0.47757	0.60263	0.487178	0.612238	1.28529	6	non-codel
P670_059	0.528845	0.400496	0.497044	0.524352	0.519283	0.545959	0.610233	0.0391684	-0.00956218	100	0.95	0.461638	0.615176	0.45665	0.620643	0.437046	0.60104	1.33482	5	non-codel
P670_056	0.449116	0.373171	0.406302	0.423593	0.423736	0.441908	0.478263	0.024962	-0.02538	100	0.95	0.425571	0.523421	0.425184	0.52221	0.376022	0.473049	1.6358	1	non-codel
P670_012	0.54708	0.363871	0.476852	0.510818	0.509392	0.544743	0.641643	0.0561284	-0.0376889	100	0.95	0.47476	0.694779	0.465518	0.717505	0.376656	0.628643	1.36074	2	non-codel
P670_009	0.460257	0.280644	0.405038	0.44123	0.442872	0.483866	0.687977	0.065273	-0.0173849	100	0.95	0.349709	0.605575	0.337305	0.621823	0.298691	0.583209	1.56512	3	non-codel

### Sheet: Description
variable	description
ID	sample identifiant
obs	observed TVGR from the model
Min.	minimum
1st Qu.	first quartile
Median	median
Mean	mean
3rd Qu.	third quartile
Max.	maximun
sd	standard deviation
bias	bias = Mean - obs
R	number of repetition
conf	confidence interval level (CI at 95%)
lnorm	lower limit based on normal intervals
unorm	upper limit based on normal intervals
lbasic	lower limit based on basic bootstrap method
cibasic	upper limit based on basic bootstrap method
lperc	lower limit based on percentile bootstrap method
uperc	upper limit based on percentile bootstrap method
TVDTyears	Tumor volume doubling time by year
N_MRI	number of images
subtype	1p-19q codeletion subtype
