## Supplemental_TableS2 for "Distinct molecular profiles characterize the spontaneous growth rate of IDHmt low-grade astrocytoma and oligodendroglioma, WHO grade 2"

### Sheet: TableS2_TDGR_estimation
ID	obs	Min.	1st Qu.	Median	Mean	3rd Qu.	Max.	sd	bias	R	conf	lnorm	unorm	lbasic	cibasic	lperc	uperc	N_MRI	subtype
P670_080	6.6635	2.15796	4.73862	5.07738	5.07574	5.4917	6.60247	0.7299	-1.58776	100	0.95	6.82069	9.68185	6.8892	10.0501	3.2769	6.43781	2	non-codel
P670_023	5.21402	3.2312	4.63712	5.01608	5.08215	5.49215	7.09091	0.723234	-0.13187	100	0.95	3.92838	6.76341	3.70445	6.74969	3.67836	6.72359	3	non-codel
P670_004	5.381	2.98925	4.41059	5.05562	5.00919	5.53133	7.43774	0.793908	-0.37181	100	0.95	4.19678	7.30884	4.0554	7.40662	3.35537	6.70659	2	non-codel
P670_075	5.77482	2.53865	3.85945	4.34766	4.37613	4.99424	6.92055	0.84163	-1.3987	100	0.95	5.52396	8.82309	5.29023	8.83468	2.71496	6.25942	4	non-codel
P670_034	2.89216	1.4308	2.4649	2.85589	2.81801	3.15137	4.28218	0.489383	-0.0741468	100	0.95	2.00713	3.92548	2.02921	4.0777	1.70662	3.7551	11	codel
P670_102	4.49252	2.57881	4.07849	4.57686	4.56784	5.05729	6.15983	0.690231	0.0753207	100	0.95	3.06437	5.77002	3.09574	5.67098	3.31406	5.88929	9	non-codel
P670_120	0.923687	-0.376351	0.833117	1.1149	1.08184	1.40168	2.72942	0.524894	0.158153	100	0.95	-0.26324	1.79431	-0.438543	2.0071	-0.159729	2.28592	3	codel
P670_106	4.65132	2.58956	3.67059	4.0408	4.06245	4.4539	5.82436	0.566882	-0.58887	100	0.95	4.12912	6.35126	3.79851	6.22847	3.07416	5.50412	7	codel
P670_001	2.48137	0.705433	2.03662	2.41257	2.39922	2.72785	4.08221	0.623889	-0.0821437	100	0.95	1.34071	3.78631	1.32352	3.9442	1.01854	3.63922	5	codel
P670_063	0.775837	-0.50669	0.504958	0.919341	0.87998	1.16081	2.08469	0.459584	0.104143	100	0.95	-0.229073	1.57246	-0.3425	1.54855	0.00312555	1.89417	7	codel
P670_137	2.13798	1.10408	1.9094	2.24122	2.2352	2.56129	3.31526	0.474522	0.0972199	100	0.95	1.11072	2.97081	1.09731	3.01823	1.25773	3.17866	10	non-codel
P670_033	2.77233	1.44916	2.55422	2.85769	2.94039	3.31178	4.46995	0.603577	0.168068	100	0.95	1.42127	3.78725	1.32366	3.77291	1.77174	4.22099	7	non-codel
P670_062	1.6933	0.665133	1.44119	1.71854	1.72052	2.05307	3.39229	0.471011	0.0272263	100	0.95	0.742905	2.58923	0.825557	2.68127	0.705325	2.56104	9	codel
P670_052	2.90052	1.90235	2.77305	3.05254	3.02245	3.30528	3.98932	0.421329	0.121924	100	0.95	1.95281	3.60439	1.86672	3.67337	2.12767	3.93433	14	non-codel
P670_130	6.22367	2.95096	4.24915	4.64245	4.67625	5.10224	6.16765	0.651332	-1.54741	100	0.95	6.49449	9.04767	6.46369	9.10706	3.34028	5.98365	2	non-codel
P670_060	2.15952	0.639835	1.88687	2.19579	2.19163	2.5924	3.75852	0.539116	0.0321004	100	0.95	1.07078	3.18407	1.12887	3.29827	1.02077	3.19018	7	codel
P670_093	3.93749	0.765078	2.4562	3.02921	3.02159	3.51616	5.10203	0.789111	-0.915898	100	0.95	3.30676	6.40002	3.07413	6.56527	1.30971	4.80085	3	codel
P670_049	2.66889	1.65356	2.47329	2.80417	2.76115	3.01903	4.2927	0.423444	0.0922544	100	0.95	1.7467	3.40657	1.82886	3.4396	1.89818	3.50892	11	non-codel
P670_067	1.82223	0.597132	1.61795	1.98365	1.96772	2.41451	3.04909	0.524582	0.145493	100	0.95	0.648575	2.7049	0.741069	2.93815	0.706308	2.90339	10	codel
P670_002	3.6476	2.37149	3.44695	3.74659	3.74092	4.09856	5.01307	0.491086	0.0933214	100	0.95	2.59177	4.51679	2.71937	4.69607	2.59913	4.57583	9	non-codel
P670_008	2.60289	1.64975	2.31406	2.59278	2.61978	2.88716	3.65317	0.415835	0.0168861	100	0.95	1.77099	3.40103	1.63717	3.3758	1.82998	3.56862	12	codel
P670_015	4.57874	2.53144	4.69528	5.12103	5.10721	5.65823	6.98747	0.76599	0.528474	100	0.95	2.54895	5.55158	2.78966	5.68417	3.47331	6.36781	3	non-codel
P670_028	2.82256	1.89047	2.65427	2.98071	2.91683	3.14042	4.11569	0.45152	0.0942705	100	0.95	1.84333	3.61325	1.73453	3.68882	1.9563	3.91058	4	non-codel
P670_145	5.73825	2.59729	4.33019	4.84759	4.83987	5.41259	6.89291	0.869	-0.898384	100	0.95	4.93343	8.33985	4.77555	8.53372	2.94279	6.70096	6	codel
P670_100	4.7606	1.46764	4.42794	5.00536	4.9827	5.58774	8.07299	0.982472	0.222098	100	0.95	2.61289	6.46411	2.30229	6.9941	2.5271	7.21891	3	non-codel
P670_044	5.93935	3.90679	4.9466	5.22028	5.20982	5.49867	6.56481	0.467797	-0.729531	100	0.95	5.75202	7.58575	5.56611	7.73829	4.14041	6.3126	2	non-codel
P670_061	2.39784	0.842823	2.15571	2.45655	2.4447	2.70546	3.91207	0.531502	0.046867	100	0.95	1.30924	3.39269	1.31749	3.54296	1.25271	3.47819	3	codel
P670_138	4.43565	2.8564	4.09082	4.61415	4.58225	4.97859	7.15757	0.746752	0.146598	100	0.95	2.82544	5.75266	2.47055	5.90598	2.96532	6.40075	3	non-codel
P670_026	1.68545	0.405077	1.4182	1.70356	1.69426	1.91115	2.76024	0.444188	0.00881056	100	0.95	0.80605	2.54723	0.692079	2.60379	0.767112	2.67883	11	codel
P670_043	4.37358	1.98042	4.15467	4.7048	4.69331	5.33819	7.56837	0.978483	0.319735	100	0.95	2.13605	5.97163	1.88897	6.389	2.35815	6.85819	5	non-codel
P670_114	4.5229	1.88667	3.63617	4.00418	3.9839	4.43195	5.40227	0.635492	-0.539002	100	0.95	3.81636	6.30745	3.80457	6.43379	2.61201	5.24123	3	non-codel
P670_084	5.13288	3.75958	4.66987	5.11975	5.10965	5.4922	7.16097	0.567857	-0.0232222	100	0.95	4.04312	6.26908	3.88139	6.22269	4.04306	6.38436	3	non-codel
P670_057	3.35762	1.6932	2.9904	3.40386	3.36832	3.78166	5.3011	0.633908	0.0106972	100	0.95	2.10449	4.58936	1.9443	4.64164	2.0736	4.77095	6	non-codel
P670_144	4.26973	1.28064	2.50882	2.80724	2.88415	3.25227	4.97439	0.631777	-1.38558	100	0.95	4.41705	6.89358	4.05129	7.07134	1.46813	4.48818	6	codel
P670_048	5.53583	3.01602	4.09149	4.33144	4.37606	4.71835	5.77429	0.498971	-1.15978	100	0.95	5.71765	7.67358	5.69184	7.72916	3.34251	5.37983	2	non-codel
P670_141	3.09882	1.55345	2.74972	3.0407	3.088	3.41146	4.23126	0.551536	-0.0108184	100	0.95	2.02865	4.19063	2.05006	4.26296	1.93468	4.14758	8	codel
P670_064	6.86287	4.01399	5.81209	6.11306	6.18481	6.55796	9.46733	0.849751	-0.678061	100	0.95	5.87545	9.20641	5.52793	9.46949	4.25624	8.1978	3	non-codel
P670_085	5.27495	2.89005	4.65536	5.29024	5.25065	5.79885	6.96883	0.784358	-0.0243081	100	0.95	3.76195	6.83658	3.73692	6.82169	3.72822	6.81299	5	non-codel
P670_123	5.8079	3.22972	4.68223	5.10024	5.07762	5.56397	7.20334	0.687376	-0.730285	100	0.95	5.19095	7.88542	5.3008	8.17386	3.44194	6.315	2	non-codel
P670_139	1.05321	-0.13803	0.782232	1.23636	1.16991	1.56502	2.20123	0.51735	0.116702	100	0.95	-0.0774776	1.9505	0.0331026	2.09708	0.00934785	2.07332	4	codel
P670_066	1.99658	0.901114	1.88625	2.14045	2.17816	2.49006	3.28409	0.451887	0.181583	100	0.95	0.929312	2.70068	0.749407	2.67846	1.31469	3.24375	6	non-codel
P670_036Bis	2.83819	1.58746	2.44735	2.8131	2.80784	3.1363	3.70217	0.444512	-0.0303534	100	0.95	1.99732	3.73977	2.11127	3.68253	1.99386	3.56511	8	codel
P670_112	2.71282	0.0117125	2.34455	2.92322	2.86379	3.29461	5.32518	0.912147	0.15097	100	0.95	0.774074	4.34963	0.521113	4.38706	1.03858	4.90453	3	codel
P670_115	3.11552	1.28149	2.79776	3.16799	3.14497	3.5334	4.33081	0.564456	0.0294515	100	0.95	1.97975	4.19238	1.94866	4.29029	1.94075	4.28238	6	codel
P670_108	4.96406	2.52247	4.18315	4.66243	4.64619	5.05021	6.08384	0.666093	-0.317866	100	0.95	3.97641	6.58745	3.88344	6.60711	3.32101	6.04468	4	non-codel
P670_127	6.21347	3.1762	5.02184	5.52335	5.55919	6.13544	7.66865	0.808404	-0.654281	100	0.95	5.28331	8.45219	5.22862	8.87445	3.55249	7.19832	3	non-codel
P670_078	6.00224	3.39636	4.63256	5.13859	5.08109	5.52992	7.63743	0.7714	-0.921148	100	0.95	5.41147	8.4353	5.42027	8.45119	3.55328	6.5842	2	non-codel
P670_029	2.88733	2.02321	2.62119	2.96383	2.9408	3.24864	4.14583	0.422534	0.0534767	100	0.95	2.0057	3.662	1.96057	3.63112	2.14353	3.81408	12	non-codel
P670_058	4.90777	2.25956	4.59471	5.07814	4.9975	5.47152	6.95375	0.802053	0.0897329	100	0.95	3.24604	6.39003	3.07306	6.96826	2.84727	6.74247	6	non-codel
P670_097	4.40137	2.25744	4.10858	4.6011	4.57557	5.12491	6.39704	0.779208	0.174201	100	0.95	2.69995	5.75439	2.64018	5.8015	3.00124	6.16256	4	non-codel
P670_074	8.60535	3.81118	5.88206	6.2444	6.39219	6.94507	9.72969	0.94323	-2.21316	100	0.95	8.96982	12.6672	8.24971	12.5726	4.63808	8.961	3	non-codel
P670_014	5.17775	3.39938	4.93387	5.3655	5.41446	5.95383	7.41687	0.768445	0.236716	100	0.95	3.43491	6.44716	3.38666	6.44345	3.91205	6.96884	2	non-codel
P670_107	4.10935	1.46517	2.86083	3.3394	3.40507	3.87597	5.94194	0.84783	-0.704276	100	0.95	3.15191	6.47534	2.83036	6.39289	1.82581	5.38834	2	codel
P670_104	5.34773	3.94128	4.98922	5.3208	5.30687	5.65286	6.21997	0.489014	-0.0408598	100	0.95	4.43014	6.34704	4.5408	6.51659	4.17887	6.15465	5	non-codel
P670_053	4.8566	3.14639	4.13362	4.66057	4.70155	5.09828	6.96217	0.687565	-0.155042	100	0.95	3.66404	6.35924	3.43855	6.33205	3.38115	6.27464	4	non-codel
P670_050	3.75168	1.47276	2.69818	3.21578	3.27431	3.82155	5.06395	0.771701	-0.477369	100	0.95	2.71654	5.74155	2.50852	5.86942	1.63393	4.99483	3	codel
P670_143	1.03997	0.131341	0.832234	1.08283	1.06171	1.32196	1.91136	0.361944	0.0217429	100	0.95	0.308829	1.72762	0.354951	1.79907	0.280866	1.72499	16	codel
P670_077	4.44105	2.43943	3.22808	3.47525	3.47301	3.7542	4.25629	0.415294	-0.968046	100	0.95	4.59514	6.22306	4.64339	6.2174	2.66471	4.23872	2	non-codel
P670_082	1.65882	0.767888	1.42254	1.64321	1.65875	1.94353	2.56276	0.371006	-6.47258e-05	100	0.95	0.931722	2.38604	0.861838	2.4072	0.910432	2.45579	13	codel
P670_035	4.13709	1.64528	3.14371	3.67374	3.69759	4.12938	6.496	0.867909	-0.4395	100	0.95	2.87552	6.27766	2.43864	6.41888	1.85531	5.83554	5	codel
P670_038	3.71482	0.0864149	2.75866	3.36669	3.43504	4.05988	6.61642	0.995362	-0.279773	100	0.95	2.04371	5.94546	1.82881	5.70539	1.72424	5.60082	3	codel
P670_128	3.14694	1.71434	2.75036	3.10603	3.11712	3.46204	4.50756	0.515061	-0.0298176	100	0.95	2.16725	4.18626	2.07091	4.23602	2.05785	4.22297	3	codel
P670_101	5.11909	3.21884	4.68566	5.23616	5.24071	5.71746	8.10722	0.877486	0.121619	100	0.95	3.27763	6.71732	2.42978	6.69347	3.54471	7.8084	4	non-codel
P670_017	6.86773	4.20468	5.53273	5.91985	6.01739	6.53468	9.38461	0.863892	-0.850344	100	0.95	6.02488	9.41128	5.92458	9.30686	4.42861	7.81089	3	non-codel
P670_051	7.26622	4.97127	6.12763	6.67925	6.69021	7.13822	10.5982	0.838308	-0.576008	100	0.95	6.19917	9.48528	5.7984	9.39472	5.13772	8.73404	4	non-codel
P670_129	4.27461	2.50384	3.78433	4.18832	4.16948	4.62394	6.06031	0.644643	-0.105133	100	0.95	3.11626	5.64322	2.92377	5.64798	2.90123	5.62544	6	codel
P670_011	5.92296	3.11959	4.86421	5.51237	5.46748	6.15466	7.70588	0.85172	-0.455481	100	0.95	4.70911	8.04779	4.7107	8.19293	3.65299	7.13522	3	non-codel
P670_131	5.75428	3.24743	5.27659	5.69789	5.64501	6.08762	7.09852	0.700724	-0.109276	100	0.95	4.49016	7.23695	4.7202	7.70696	3.80161	6.78836	4	non-codel
P670_092	5.8273	2.12706	3.69627	4.16058	4.12309	4.62481	5.77209	0.73677	-1.70421	100	0.95	6.08746	8.97554	5.92503	9.20271	2.45188	5.72956	4	codel
P670_021	7.61667	4.509	6.10888	6.73851	6.69147	7.25608	9.40824	0.839087	-0.925205	100	0.95	6.8973	10.1865	6.75907	10.3122	4.92115	8.47428	4	non-codel
P670_042	5.40375	3.56443	4.89992	5.41201	5.36338	5.78823	6.88296	0.749209	-0.0403674	100	0.95	3.9757	6.91254	3.96778	7.08908	3.71842	6.83972	5	non-codel
P670_089	5.20038	2.38424	3.96299	4.3995	4.40675	4.88042	6.36663	0.712712	-0.793629	100	0.95	4.59711	7.3909	4.44362	7.39276	3.00799	5.95713	4	non-codel
P670_022	7.37421	5.25519	6.45563	6.97376	6.9711	7.38874	10.2537	0.788901	-0.403104	100	0.95	6.23109	9.32353	5.92111	9.12616	5.62225	8.82731	3	non-codel
P670_095	8.1443	6.23666	7.34726	7.7703	7.74773	8.09562	9.49189	0.565821	-0.396574	100	0.95	7.43189	9.64987	7.20628	9.62706	6.66155	9.08233	8	non-codel
P670_047	7.31027	4.51532	6.06762	6.59196	6.55205	7.0838	8.67286	0.805514	-0.758224	100	0.95	6.48972	9.64727	6.2115	9.82232	4.79822	8.40904	4	non-codel
P670_025	5.67514	4.33255	5.36094	5.59415	5.6045	5.93872	7.062	0.513618	-0.0706394	100	0.95	4.7391	6.75245	4.6423	6.83864	4.51163	6.70797	1	non-codel
P670_126	5.85983	4.49634	5.44896	5.73399	5.72197	6.01975	7.05267	0.493536	-0.137865	100	0.95	5.03038	6.96501	5.00544	7.07402	4.64564	6.71422	1	non-codel
P670_121	3.68903	2.84117	3.44808	3.7108	3.71492	3.9743	4.92795	0.436971	0.0258923	100	0.95	2.80669	4.51959	2.65593	4.52524	2.85282	4.72213	10	codel
P670_134	6.53819	3.82302	5.3861	6.01925	6.04475	6.73287	8.89278	0.986277	-0.493438	100	0.95	5.09856	8.96469	4.90587	8.97336	4.10301	8.1705	3	non-codel
P670_105	5.63227	4.29969	5.37864	5.60642	5.66533	6.00527	7.24301	0.55667	0.0330516	100	0.95	4.50817	6.69028	4.37848	6.78593	4.47862	6.88606	1	non-codel
P670_031	5.99423	4.06121	5.39159	5.75442	5.76519	6.32818	7.16284	0.748715	-0.229042	100	0.95	4.75582	7.69073	4.98677	7.84259	4.14587	7.00169	2	non-codel
P670_117	3.1317	2.28273	2.97248	3.28316	3.33295	3.65175	4.33379	0.456566	0.201245	100	0.95	2.03561	3.82531	1.96361	3.82614	2.43727	4.29979	1	codel
P670_122	7.48369	4.48649	5.74394	6.30942	6.30088	6.75363	8.32889	0.81189	-1.18281	100	0.95	7.07522	10.2578	6.85936	10.2997	4.66765	8.10802	4	non-codel
P670_039	8.56214	6.94815	7.86732	8.25346	8.23407	8.58155	9.58617	0.581034	-0.328064	100	0.95	7.75139	10.029	7.74755	9.97219	7.15208	9.37672	6	non-codel
P670_059	8.13982	4.83542	7.3079	7.77292	7.76572	8.20762	9.75561	0.763383	-0.374096	100	0.95	7.01771	10.0101	6.89231	9.94344	6.3362	9.38733	5	non-codel
P670_056	5.6544	4.31505	5.40607	5.72569	5.75474	6.13613	7.32462	0.590893	0.100339	100	0.95	4.39593	6.71219	4.25198	6.80375	4.50505	7.05681	1	non-codel
P670_012	8.44099	4.32074	6.4406	7.18271	7.10078	7.62855	9.70474	0.94836	-1.34021	100	0.95	7.92245	11.64	7.93582	12.0211	4.86089	8.94617	2	non-codel
P670_009	6.75151	2.93331	5.16705	5.91956	5.93747	6.69096	9.14718	1.09828	-0.81404	100	0.95	5.41297	9.71814	5.55395	9.54894	3.95409	7.94908	3	non-codel

### Sheet: Description
variable	description
ID	sample identifiant
obs	observed TDGR from the model
Min.	minimum
1st Qu.	first quartile
Median	median
Mean	mean
3rd Qu.	third quartile
Max.	maximun
sd	standard deviation
bias	bias = Mean - obs
R	number of repetition
conf	confidence interval level (CI at 95%)
lnorm	lower limit based on normal intervals
unorm	upper limit based on normal intervals
lbasic	lower limit based on basic bootstrap method
cibasic	upper limit based on basic bootstrap method
lperc	lower limit based on percentile bootstrap method
uperc	upper limit based on percentile bootstrap method
N_MRI	number of images
subtype	1p-19q codeletion subtype
